# A normative model representing autistic individuals amidst Autism Spectrum Disorders phenotypic heterogeneity

**DOI:** 10.1101/2021.04.22.21255267

**Authors:** Joana Portolese, Catarina S. Gomes, Vinicius Daguano Gastaldi, Cristiane Silvestre Paula, Sheila C. Caetano, Daniela Bordini, Décio Brunoni, Jair de Jesus Mari, Ricardo Z. N. Vêncio, Helena Brentani

**Affiliations:** LIM23 (Medical Investigation Laboratory 23), University of Sao Paulo Medical School (USP), São Paulo, SP, Brazil; Institute of Psychiatry-University of Sao Paulo, Medical School (FMUSP), São Paulo, SP, Brazil; Development Disorders Program, Universidade Presbiteriana Mackenzie, São Paulo, Brazil; Social Cognition Clinic - TEAMM, Department of Psychiatry, Universidade Federal de São Paulo (UNIFESP), São Paulo, Brazil; Department of Psychiatry, Universidade Federal de São Paulo (UNIFESP), São Paulo, Brazil; Department of Computing and Mathematics FFCLRP, Ribeirão Preto, Universidade de São Paulo (USP), Brazil

**Keywords:** Autism Spectrum Disorder, Phenotypic Heterogeneity, Normative modeling, Principal Component Analysis

## Abstract

Approaches to deal and understand Autism Spectrum Disorder (ASD) phenotypic heterogeneity, quantitatively and multidimensionally, are in need. Being able to access a specific individual relative to a normative reference ASD sample would provide a severity estimate that takes into account the spectrum variance. We propose such an approach analyzing the principal components of variance observable in a clinical reference sample. Using phenotypic data available in a comprehensive reference sample, the Simons Simplex Collection (*n*=2744 individuals), we performed Principal Component Analysis (PCA). The PCA considered ASD core-symptoms (accessed by ADI-R), important clinical features (accessed by VABS and CBCL) and IQ. PCA-projected dimensions supported a normative modeling where a multivariate normal distribution was used to calculate percentiles. An additional phenotypically homogeneous sample (ASD, IQ<75, 6-7yr, *n*=60) is presented as a case study to illustrate the phenotypic heterogeneity assessment and individual placement under the normative modeling approach. Three PCs embedded 72% of the normative sample variance, interpreted based on correlations (>0.50) with clinical features as: Social Functionality (39%), Behavioral Disturbance (18%) and Communication Problems (15%). A Multidimensional Severity Score (MSS) to evaluate new prospective single subjects was developed based on percentiles. Additionally, the disequilibrium among PCA-projected dimensions gave rise to an individualized Imbalance Score (ImS). The approach, named TEAplot, is implemented in user-friendly free software and was illustrated in a homogenous independent sample. Our approach proposes a basis for patient monitoring in clinical practice, guides research sample selection and pushes the field towards personalized precision medicine.

**Lay Summary:** Most families or clinicians already heard the now adage: “If you’ve met one person with autism, you’ve met one person with autism”. The phenotypic heterogeneity presented by the Autism Spectrum Disorders (ASD) is a challenge to research and clinical practice. Here in this work we summon established mathematical tools from the Machine Learning field to help one to organize the principal components of such variability. These mathematical tools were applied to a comprehensive database of autistic individuals’ mensurable profiles (cognitive, emotional, behavioural, and so on) maintained by the Simons Foundation Autism Research Initiative (SFARI). Using this normative model one can quantitatively estimate how a given individual person fits into the whole, as pediatricians often do by evaluating growth charts, a tool we named TEAplot. We made freely available Excel/Libreoffice spreadsheets that calculate our proposed Multidimensional Severity Score in order to effectively engage the research and clinical communities. The TEAplot model is a step towards a personalized precision medicine approach for ASD.
