## Supplementary material for "A normative model representing autistic individuals amidst Autism Spectrum Disorders phenotypic heterogeneity": TEAplot tool

### Sheet: ENGLISH - TEAplot v1.2
	Insert here patients data:			TEAplot
	Name	S.C.
	Vineland Adaptive Behavior Scales Communication	58		PC1	Social Functionality	-0.421994
	Vineland Adaptive Behavior Scales Daily Living Skills	55		PC2	Behavioral Disturbance	-0.241501
	Vineland Adaptive Behavior Scales Socialization	80		PC3	Communication Problems	3.51369
	Autism Diagnostic Interview-Revised Socialization	20		MSS	Multidimensional Severity Score	9.50073
	Autism Diagnostic Interview-Revised Communication	5		ImS	Imbalance core	4.93244
	Autism Diagnostic Interview-Revised Repetitive Restricted Behavior	2
	Child Behavior Checklist Externalizing Problems	83
	Child Behavior Checklist Internalizing Problems	73
	Total IQ Intelligence Quotient	69
